# Microbial GWAS studies revealing combinations of Omicron RBD mutations existed and may contribute to antibody evasion and ACE2 binding

**DOI:** 10.1101/2022.01.19.22269510

**Authors:** Xumin Ou, Zhishuang Yang, Dekang Zhu, Sai Mao, Mingshu Wang, Renyong Jia, Shun Chen, Mafeng Liu, Qiao Yang, Ying Wu, Xinxin Zhao, Shaqiu Zhang, Juan Huang, Qun Gao, Yunya Liu, Ling Zhang, Maikel Peopplenbosch, Qiuwei Pan, Anchun Cheng

**Author notes:** Anchun Cheng. **Email:**. **Author Contributions:** X.O., Q.P. and A.C. devised the project and the main conceptual ideas; X.O., Z.Y., D.Z., S.M. and M.W. acquired data; X.O. and Z.Y. designed and performed the computations; X.O., Z.Y., D.Z., S.M., R.J., S.C., M.L. and Q.Y. analyzed and interpreted data; X.O. and Z.Y. drafted the manuscript; Y.W., X.Z., S.Z., J.H., Q.G., Y.L., L.Z., M.P. and Q.P. proofread the draft; all authors approved the final version of the manuscript.

## Abstract

Since Omicron variant of SARS-CoV-2 was first detected in South Africa (SA), it has now dominated in United Kingdom (UK) of Europe and United State (USA) of North America. A prominent feature of this variant is the gathering of spike protein mutations, in particularly at the receptor binding domain (RBD). These RBD mutations essentially contribute to antibody resistance of current immune approaches. During global spillover, combinations of RBD mutations may exist and synergistically contribute to antibody resistance in fact. Using three geographic-stratified genome wide association studies (GWAS), we observed that RBD combinations exhibited a geographic pattern and genetical associated, such as five common mutations in both UK and USA Omicron, six or two specific mutations in UK or USA Omicron. Although the UK specific RBD mutations can be further classified into two separated sub-groups of combination based on linkage disequilibrium analysis. Functional analysis indicated that the common RBD combinations (fold change, -11.59) alongside UK or USA specific mutations significantly reduced neutralization (fold change, -38.72, -18.11). As RBD overlaps with angiotensin converting enzyme 2(ACE2) binding motif, protein-protein contact analysis indicated that the common RBD mutations enhanced ACE2 binding accessibility and were further strengthened by UK or USA-specific RBD mutations. Spatiotemporal evolution analysis indicated that UK-specific RBD mutations largely contribute to global spillover. Collectively, we have provided genetic evidence of RBD combinations and estimated their effects on antibody evasion and ACE2 binding accessibility.
