## Supplementary material for "Microbial GWAS studies revealing combinations of Omicron RBD mutations existed and may contribute to antibody evasion and ACE2 binding": Dataset S1

### Sheet: Sheet1
Dataset S1. Common SNPs identified by three geographic stratified GWAS studies (SA(n=1383), UK (n=39849) and USA (n=19534)).
#	Position	SNPs	p-value			Percentage (%)						Trendencey			Gene	Effects	Omicron Lables
			SA&UK	SA&USA	UK&USA	SA	UK	SA	USA	UK	USA	SA>UK	SA>USA	UK>USA	SA & UK
1	23048	23048.G>A	2.874e-252	2.723e-51	4.14e-249	0.788865	0.979171	0.788865	0.915583	0.979171	0.915583	0.190307	0.126718	-0.0635883	S	G496S	G496S
2	23040	23040.A>G	1.127e-212	9.116e-37	2.258e-250	0.810557	0.979222	0.810557	0.91543	0.979222	0.91543	0.168665	0.104873	-0.0637921	S	Q493R	Q493R
3	23013	23013.A>C	1.632e-183	1.15e-31	4.484e-234	0.814895	0.975683	0.814895	0.912563	0.975683	0.912563	0.160788	0.0976676	-0.0631205	S	E484A	E484A
4	22992	22992.G>A	2.999e-189	3.161e-28	4.543e-261	0.819234	0.977967	0.819234	0.911283	0.977967	0.911283	0.158733	0.0920493	-0.0666839	S	S477N	S477N
5	10135	10135.T>C	6.911e-12	3.807e-14	3.795e-117	0.00144613	0.156792	0.00144613	0.234873	0.156792	0.234873	0.155346	0.233426	0.0780806	ORF1ab	L3290L
6	25708	25708.C>T	7.081e-12	4.269e-14	3.727e-113	0.00144613	0.156415	0.00144613	0.232978	0.156415	0.232978	0.154969	0.231532	0.0765629	ORF3a	L106F
7	29301	29301.A>G	7.114e-12	3.974e-14	1.792e-116	0.00144613	0.15639	0.00144613	0.234156	0.15639	0.234156	0.154944	0.23271	0.0777655	N	D343G
8	22995	22995.C>A	3.972e-171	8.835e-27	6.177e-228	0.834418	0.979397	0.834418	0.919986	0.979397	0.919986	0.144979	0.0855677	-0.0594116	S	T478K	T478K
9	26577	26577.C>G	5.94e-240	2.986e-99	4.094e-88	0.861171	0.997114	0.861171	0.977168	0.997114	0.977168	0.135943	0.115997	-0.0199461	M	Q19E
10	26530	26530.A>G	1.018e-190	9.96e-20	6.551e-261	0.863341	0.989837	0.863341	0.930839	0.989837	0.930839	0.126496	0.067498	-0.0589981	M	D3G
11	28361	28361.GGAGAACGCAGTGGGGCGCGATCAAAACAACGTCGGCCCCAAGGTTTACCCAATAATACTGCGTCTT>GGTGGGGCGCGATCAAAACAACGTCGGCCCCAAGGTTTACCCAATAATACTGCGTCTT	1.322e-184	5.175e-28	3.726e-155	0.894432	0.99724	0.894432	0.959967	0.99724	0.959967	0.102807	0.0655348	-0.0372723	N	E31_S33del
12	28271	28271.A>T	1.192e-90	2.913e-70	2.211e-43	0.904555	0.999649	0.904555	0.984847	0.999649	0.984847	0.0950934	0.0802916	-0.0148017	N	UTR
13	28311	28311.C>T	4.209e-96	7.901e-58	8.416e-51	0.906725	0.999598	0.906725	0.981775	0.999598	0.981775	0.092874	0.0750509	-0.0178231	N	P13L
14	25000	25000.C>T	8.306e-117	1.991e-66	3.817e-17	0.933478	0.998218	0.933478	0.993754	0.998218	0.993754	0.0647403	0.0602765	-0.00446379	S	D1146D
15	22578	22578.G>A	5.509e-48	2.925e-27	5.127e-113	0.968185	0.999674	0.968185	0.851234	0.999674	0.851234	0.0314887	-0.116951	-0.14844	S	G339D	G339D
16	2832	2832.A>G	8.884e-49	1.813e-10	1.533e-35	0.972523	0.999071	0.972523	0.991195	0.999071	0.991195	0.026548	0.0186713	-0.00787666	ORF1ab	K856R
17	23202	23202.C>A	5.357e-47	2.375e-18	1.034e-20	0.973247	0.999473	0.973247	0.995034	0.999473	0.995034	0.0262264	0.0217877	-0.00443871	S	T547K	T547K
18	21846	21846.C>T	1.165e-35	9.085e-14	3.806e-171	0.979031	0.998996	0.979031	0.919167	0.998996	0.919167	0.0199651	-0.0598645	-0.0798296	S	T95I	T95I
19	8393	8393.G>A	6.627e-35	1.467e-18	1.903e-09	0.980477	0.999598	0.980477	0.997696	0.999598	0.997696	0.0191213	0.0172191	-0.00190216	ORF1ab	A2710T
20	10449	10449.C>A	2.801e-24	2.918e-09	2.207e-15	0.981923	0.999875	0.981923	0.995239	0.999875	0.995239	0.0179512	0.0133157	-0.00463546	ORF1ab	P3395H
21	12786	12786.C>T	1.218e-11	2.614e-18	2.842e-09	0.0166305	0.00363874	0.0166305	0.000307157	0.00363874	0.000307157	-0.0129918	-0.0163234	-0.00333158	ORF1ab	T4174I
22	21	21.C>T	1.43e-50	3.561e-12	5.154e-98	0.033261	0.000351326	0.033261	0.0900993	0.000351326	0.0900993	-0.0329097	0.0568383	0.089748	ORF1ab	UTR
23	5730	5730.C>T	1.184e-81	5.988e-11	9.944e-103	0.0629067	0.00559613	0.0629067	0.029999	0.00559613	0.029999	-0.0573106	-0.0329077	0.0244029	ORF1ab	T1822I
