## Supplementary material for "Microbial GWAS studies revealing combinations of Omicron RBD mutations existed and may contribute to antibody evasion and ACE2 binding": Dataset S2

### Sheet: Sheet1
Dataset S2. UK-specific SNPs identified by SA (n=1383) and UK (n=39849) GWAS study.
#	Position	SNPs	p-value	Percentage		Trendencey	Gene	Effects	Omicron Lables
			SA&UK	SA	UK	SA>UK	SA & UK	SA & UK
1	23664	23664.C>T	6.482e-53	0.0368764	0.255213	0.218337	S	A701V
2	29632	29632.C>T	3.285e-09	0.000723066	0.212477	0.211754	ORF10	N25N
3	226734	22673.TC>CT	1e-265	0.790311	0.98153	0.191219	S	S371L	S371L
4	23075	23075.T>C	2.64e-226	0.801157	0.978695	0.177538	S	Y505H	Y505H
5	22686	22686.C>T	8.167e-235	0.804049	0.980702	0.176653	S	S375F	S375F
6	23055	23055.A>G	3.432e-224	0.803326	0.978971	0.175645	S	Q498R	Q498R
7	23063	23063.A>T	1.351e-218	0.806941	0.979121	0.17218	S	N501Y	N501Y
8	22679	22679.T>C	3.42e-224	0.809834	0.980727	0.170894	S	S373P	S373P
9	3821	3821.C>T	5.819e-09	0.00433839	0.000150568	-0.00418783	ORF1ab	L1186F
10	18555	18555.C>T	2.966e-09	0.00506146	0.000301137	-0.00476032	ORF1ab	T6097I
11	9697	9697.T>C	3.929e-10	0.00506146	0.000100379	-0.00496108	ORF1ab	Y3144Y
12	11235	11235.C>T	1.446e-11	0.00578453	0.000175663	-0.00560886	ORF1ab	A3657V
13	9866	9866.C>T	1.793e-11	0.00578453	0.000125474	-0.00565905	ORF1ab	L3201F
14	14120	14120.C>T	7.52e-13	0.00650759	0.000175663	-0.00633193	ORF1ab	Q4619*
15	22427	22427.G>A	4.734e-10	0.00650759	5.01895e-05	-0.0064574	S	V289I
16	832	832.C>T	4.497e-13	0.00723066	0.000376421	-0.00685424	ORF1ab	N189N
17	13059	13059.C>T	8.04e-13	0.00795372	7.52842e-05	-0.00787844	ORF1ab	T4265I
18	12763	12763.C>T	1.088e-17	0.00939986	0.000200758	-0.0091991	ORF1ab	D4166D
19	18163	18163.A>G	6.815e-19	0.997831	0.730834	-0.266997	ORF1ab	T5966T
