## Supplementary material for "Microbial GWAS studies revealing combinations of Omicron RBD mutations existed and may contribute to antibody evasion and ACE2 binding": Dataset S3

### Sheet: Sheet1
Dataset S3. USA-specific SNPs identified by SA (n=1383) and USA (n=19534) GWAS study.
#	Position	SNPs	p-value	Percentage		Trendencey	Gene	Effects	Omicron Lables
			SA&USA	SA	USA	SA>USA	SA&USA	SA&USA
1	22898	22898.G>A	2.007e-40	0.643529	0.798147	0.154618	S	G446S	G446S
2	22882	22882.T>G	1.767e-38	0.642082	0.793693	0.151611	S	N440K	N440K
3	25855	25855.G>T	3.714e-11	0.00867679	0.000511928	-0.00816486	ORF3a	D155Y
4	17042	17042.A>G	3.92e-10	0.00867679	0.000153578	-0.00852321	ORF1ab	I5593V
5	28254	28254.A>T	2.542e-09	0.00939986	0.000102386	-0.00929747	ORF8	I121F
6	24466	24466.C>A	3.303e-17	0.0144613	0.00035835	-0.014103	S	S968S
7	27384	27384.T>C	1.087e-14	0.0187997	0.00307157	-0.0157281	ORF6	D61D
