## Supplementary material for "Microbial GWAS studies revealing combinations of Omicron RBD mutations existed and may contribute to antibody evasion and ACE2 binding": Dataset S4

### Sheet: Sheet1
Dataset S4. RBD combinations in UK and USA Omicron.
#	Position	SNPs	p-value			Percentage				Trendencey			Effects
			SA&UK	SA&USA	UK&USA	SA	UK	SA	USA	SA>UK	SA>USA	UK>USA
1	22992	22992.G>A	2.999e-189	3.161e-28	4.543e-261	0.819234	0.977967	0.819234	0.911283	0.158733	0.0920493	-0.0666839	S477N
2	22995	22995.C>A	3.972e-171	8.835e-27	6.177e-228	0.834418	0.979397	0.834418	0.919986	0.144979	0.0855677	-0.0594116	T478K
3	23013	23013.A>C	1.632e-183	1.15e-31	4.484e-234	0.814895	0.975683	0.814895	0.912563	0.160788	0.0976676	-0.0631205	E484A
4	23040	23040.A>G	1.127e-212	9.116e-37	2.258e-250	0.810557	0.979222	0.810557	0.91543	0.168665	0.104873	-0.0637921	Q493R
5	23048	23048.G>A	2.874e-252	2.723e-51	4.14e-249	0.788865	0.979171	0.788865	0.915583	0.190307	0.126718	-0.0635883	G496S
6	22673	22673.TC>CT	1.007e-265			0.790311	0.98153			0.191219			S371L
8	22679	22679.T>C	3.42e-224			0.809834	0.980727			0.170894			S373P
9	22686	22686.C>T	8.167e-235			0.804049	0.980702			0.176653			S375F
10	23055	23055.A>G	3.432e-224			0.803326	0.978971			0.175645			Q498R
11	23063	23063.A>T	1.351e-218			0.806941	0.979121			0.17218			N501Y
12	23075	23075.T>C	2.64e-226			0.801157	0.978695			0.177538			Y505H
13	22898	22898.G>A		2.007e-40				0.643529	0.798147		0.154618		G446S
14	22882	22882.T>G		1.767e-38				0.642082	0.793693		0.151611		N440K
