## Supplementary material for "Microbial GWAS studies revealing combinations of Omicron RBD mutations existed and may contribute to antibody evasion and ACE2 binding": Dataset S5

### Sheet: Sheet1
Dataset S5. Raw data of antibody neutralization to RBD combinations.
Distributions	RBD combinations	RBD mAbs																	NTD mAbs
		Class 1				Class 2				Class 3					Class 4
		CB6	Brii-196	1-20	910-30	REGN10933	COV2-2196	LY-CoV555	2-15	REGN0987	CoV2-2130	S309	2-7	Brii-198	ADG-2	DH1047	10-40	S2X259	4-18	5-7
UK&USA	S477N	-1.8	-1.8	-1.7	-1.7	-2.4	-1.5	-1.5	-1.7	-2.9	-1.6	-1.9	-4.4	-2.4	-1.5	-1.5	-1.6	-2.2	-17	-5.1
	T478K	1.2	1.1	1.4	1.6	1.3	-1.5	-14	-1.2	-1.6	1.1	-1.8	-2.6	-1.6	-1.2	-1.2	-1.3	-2.3	-3.3	-2.3
	E484A	-2.8	-1.7	-1.8	-1.2	-4.8	-4.9	<-1000	<-1000	-1.6	-1.4	-1.4	-2.7	-1.9	-1.6	-1.6	-1.9	-1.9	-5.7	-2.9
	Q493R	-16	-7.3	-3.2	2.9	-42	4.2	<-1000	-705	-1.4	-1.1	-1.2	-1.9	-2	-1.6	-1.6	-1.6	-1.5	4	-1.3
	G496S	-1.3	1.3	1.1	1.1	1	1.1	1	-9.3	-6.2	-1.3	-1.4	1.4	-1.2	-1.2	-1.2	-1.1	-1.6	-2.6	-1.6
	Sum	-20.7	-8.4	-4.2	2.7	-46.9	-2.6	-14.5	-717.2	-13.7	-4.3	-7.7	-10.2	-9.1	-7.1	-7.1	-7.5	-9.5	-24.6	-13.2
UK-specific	S371L	-19	-18	-15	-22	-10	-4.1	-2.9	-1.4	-25	-1.4	-12	-12	-17	-18	-18	-59	-23	-1.8	1.1
	S373P	-1.9	-2.1	-1.6	-1.4	-1.9	-2.1	-2	-1.4	-1.9	-1.3	-2.3	-1.8	-2.5	-2.2	-2.2	-5	-2.8	-8.2	-5
	S375F	1.7	1.6	1.6	1.5	2.1	1.9	1.9	2.6	1.2	1.5	-1.1	1.4	1.1	1.8	1.8	-1.2	-1.6	-9.2	-1.6
	Q498R	-1.7	-1.2	1.1	1.4	-1.5	-1.1	-1.4	-1	-1.6	-1.4	-1.3	1.1	-1.2	2.4	2.4	-1.2	-1.3	-1.5	-1.8
	N501Y	-9.8	-1.2	-8.4	-16	-1.4	-1.5	-1.6	-1.2	-1.2	-1.1	-1.8	-1.5	-2.7	-1.8	-1.8	-1.9	-1.9	-20	-3.9
	Sum	-51.4	-29.3	-26.5	-33.8	-59.6	-9.5	-20.5	-719.6	-42.2	-8	-26.2	-23	-31.4	-24.9	-24.9	-75.8	-40.1	-65.3	-24.4
USA-Specific	G446S	1.3	1.1	-1.1	1.2	-1.6	-1.1	-1.6	-3	-574	-3.7	-1.7	-50	-1.4	-1.6	-1.6	-1.4	-2.2	-3.9	-2.4
	N440K	-1.4	-1.4	-1.6	-1.2	-1.7	-1.4	-1.4	-1.6	-246	-1.5	-2.3	-18	-1.6	1.1	1.1	-1.3	-1.5	-4.3	-2.8
	Sum	-0.1	-0.3	-2.7	0	-3.3	-2.5	-3	-4.6	-820	-5.2	-4	-68	-3	-0.5	-0.5	-2.7	-3.7	-8.2	-5.2
Common+UK	Sum	-61.2	-30.5	-34.9	-49.8	-61	-11	-22.1	-720.8	-43.4	-9.1	-28	-24.5	-34.1	-26.7	-27.4	-77.7	-42	-85.3	-28.3
Common+USA	Sum	-20.8	-8.7	-6.9	2.7	-50.2	-5.1	-17.5	-721.8	-833.7	-9.5	-11.7	-78.2	-12.1	-7.6	-7.6	-10.2	-13.2	-32.8	-18.4
