## Supplementary material for "Microbial GWAS studies revealing combinations of Omicron RBD mutations existed and may contribute to antibody evasion and ACE2 binding": Dataset S6

### Sheet: Sheet1
Dataset S6. LD analysis of RBD mutations of Omicron variant.
R-sq	S477N	T478K	E484A	Q493R	G496S	S371L	S373P	S375F	Q498R	N501Y	Y505H	N440K	G446S
S477N		0.987376	0.936189	0.912802	0.86373	0.499907	0.497904	0.49858	0.857605	0.847257	0.84167	0.468811	0.404307
T478K	0.987376		0.948754	0.893625	0.885292	0.509866	0.500386	0.49922	0.881034	0.869207	0.862394	0.462394	0.396598
E484A	0.936189	0.948754		0.949276	0.893847	0.498079	0.495301	0.494767	0.866044	0.849804	0.834356	0.428915	0.364222
Q493R	0.912802	0.893625	0.949276		0.970574	0.526931	0.513122	0.514966	0.963146	0.94505	0.914976	0.439397	0.378931
G496S	0.86373	0.885292	0.893847	0.970574		0.540237	0.484453	0.487231	0.944758	0.924241	0.889369	0.345757	0.373501
S371L	0.499907	0.509866	0.498079	0.526931	0.540237		0.981071	0.945671	0.436768	0.421043	0.417908	0.206186	0.187313
S373P	0.497904	0.500386	0.495301	0.513122	0.484453	0.981071		0.96747	0.445772	0.429776	0.427119	0.182174	0.206271
S375F	0.49858	0.49922	0.494767	0.514966	0.487231	0.945671	0.96747		0.454558	0.441621	0.440954	0.203019	0.226072
Q498R	0.857605	0.881034	0.866044	0.963146	0.944758	0.436768	0.445772	0.454558		0.989068	0.942562	0.00160537	0.0242169
N501Y	0.847257	0.869207	0.849804	0.94505	0.924241	0.421043	0.429776	0.441621	0.989068		0.959096	0.0207712	0.00910852
Y505H	0.84167	0.862394	0.834356	0.914976	0.889369	0.417908	0.427119	0.440954	0.942562	0.959096		0.00867233	0.0250529
N440K	0.468811	0.462394	0.428915	0.439397	0.345757	0.206186	0.182174	0.203019	0.00160537	0.0207712	0.00867233		0.976141
G446S	0.404307	0.396598	0.364222	0.378931	0.373501	0.187313	0.206271	0.226072	0.0242169	0.00910852	0.0250529	0.976141
